# Toward Early Diagnosis and Therapeutic Discovery in CLN3 Disease: A Computational Biomarker Discovery Framework

**DOI:** 10.64898/2026.05.01.26352147

**Authors:** Shixue Sun, An N. Dang Do, Audrey Thurm, Ariane Soldatos, Qian Zhu

## Abstract

**Background:** CLN3 disease, also known as juvenile neuronal ceroid lipofuscinosis, is a rare and neurodegenerative disorder characterized by the accumulation of lipopigments in the cells, progressive cognitive decline, seizures, and vision loss. Biomarker discovery in CLN3 disease is essential for enabling early and accurate diagnosis, which is critical given its neurodegenerative course. Biomarkers provide objective measures to track disease progression, stratify patients, and serve as surrogate endpoints in clinical trials, thereby accelerating therapeutic development. They also offer valuable insights into underlying disease mechanisms and treatment response, ultimately advancing individualized medicine and improving clinical outcomes.

**Methods:** We developed various machine learning models to predict potential protein biomarkers in CLN3 disease using proteomics data and laboratory tests collected from participants in a prospective, observational cohort. To prioritize and evaluate these candidates, we conducted protein-protein interaction (PPI) network analysis and pathway enrichment, ranking proteins based on their topological importance. The top 20 proteins were selected as candidate biomarkers and corroborated using a publicly available CLN3 transcriptomic dataset. Receiver operating characteristic (ROC) curve analysis was performed to assess the discriminative power of each candidate, with AUROC values calculated to quantify their classification performance.

**Results:** Our computational approach identified six promising biomarker candidates: OSM, IL6R, LMNB1, HIF1A, NPM1, and CSF1. Among them, OSM and HIF1A showed marked differential expression in CLN3 patients, particularly those with slow disease progression. LMNB1 expression was elevated in patients with faster disease progression, suggesting its utility as a prognostic biomarker. These findings highlight the robustness of our biomarker selection, indicating that these six genes may serve as effective diagnostic markers for CLN3 disease.

**Conclusions:** Our findings demonstrate the utility of data-driven approaches for biomarker discovery in CLN3 and offer new insights into the molecular mechanisms of the disease, with broader implications for improving diagnosis and prognosis in other rare diseases.
