## Supplementary_ File_3 for "Toward Early Diagnosis and Therapeutic Discovery in CLN3 Disease: A Computational Biomarker Discovery Framework"

Model	Metric	MSE	RMSE	MAE	R_Squared
MLR	UBDRS_PHYSICAL_WEIGHTED_SCORE	1.004289076685326	1.0021422437385454	0.8005794222703144	-0.520590622
MLR	UBDRS_CAPABILITY_WEIGHTED_SCORE	15.137984096488575	3.8907562370943487	3.2054968927545904	-1.256013503
MLR	UBDRS_CGI_WEIGHTED_SCORE	12.324887430444486	3.510681903910476	2.9402173592058465	0.072170911
MLR	COG_VERBAL_IQ	227.0976446068706	15.069759275014004	12.192419770444404	0.040918129640796996
MLR	Vine_COMPOSITE_STANDARD_SCORE	445.33966472568875	21.103072400143272	16.440514804665106	0.14408295129924187
PLSR	UBDRS_PHYSICAL_WEIGHTED_SCORE	0.7490876289965112	0.8654984858429916	0.661968386	-0.134190992
PLSR	UBDRS_CAPABILITY_WEIGHTED_SCORE	7.607539654474372	2.758176871499428	2.158674452047566	-0.133751501
PLSR	UBDRS_CGI_WEIGHTED_SCORE	13.53629653669046	3.679170631635676	2.852611581719152	-0.019025103
PLSR	COG_VERBAL_IQ	313.7357274	17.712586695520645	13.751128163280008	-0.324973004
PLSR	Vine_COMPOSITE_STANDARD_SCORE	459.71564876983035	21.44098059254358	15.91851284681773	0.11645314239189941
RF	UBDRS_PHYSICAL_WEIGHTED_SCORE	0.47993120488373225	0.6927706726498548	0.5679149417990749	0.27333782042472443
RF	UBDRS_CAPABILITY_WEIGHTED_SCORE	4.536608249566194	2.1299315128816216	1.7754782108586116	0.3239093525778777
RF	UBDRS_CGI_WEIGHTED_SCORE	9.415538201814162	3.0684748983516488	2.6381196716199993	0.2911894503580149
RF	COG_VERBAL_IQ	178.19302690804037	13.348896093237087	11.566553157176958	0.24745277817487032
RF	Vine_COMPOSITE_STANDARD_SCORE	328.6826048	18.12960575519523	16.365449053027685	0.3682910655034629
XGBoost	UBDRS_PHYSICAL_WEIGHTED_SCORE	0.9326658403884944	0.965746261	0.7959730967325533	-0.412146127
XGBoost	UBDRS_CAPABILITY_WEIGHTED_SCORE	5.198377390176749	2.2799950417000363	2.0101305154653697	0.22528590922409997
XGBoost	UBDRS_CGI_WEIGHTED_SCORE	8.222631825026207	2.8675131778295646	2.1331502356896035	0.3809925616065658
XGBoost	COG_VERBAL_IQ	244.09755130488003	15.62362158095491	12.60996674370793	-0.030876108
XGBoost	Vine_COMPOSITE_STANDARD_SCORE	378.2927243847415	19.44974869721307	17.250567682412107	0.27294328835542425
LASSO	UBDRS_PHYSICAL_WEIGHTED_SCORE	0.6517630299065993	0.8073184191547963	0.6665335237082891	0.013167847685062073
LASSO	UBDRS_CAPABILITY_WEIGHTED_SCORE	8.352467537995183	2.890063587188902	2.284951067	-0.24476809
LASSO	UBDRS_CGI_WEIGHTED_SCORE	11.430770322944262	3.380942224	2.9769491162217943	0.13948088555614446
LASSO	COG_VERBAL_IQ	256.3051116769314	16.009531900618814	13.044166849004853	-0.082431244
LASSO	Vine_COMPOSITE_STANDARD_SCORE	435.65584669637946	20.872370413931893	17.205040460905774	0.1626946888207742
Neural Network	UBDRS_PHYSICAL_WEIGHTED_SCORE	33.309933062432336	5.771475813206908	4.331085552043639	-49.43445459
Neural Network	UBDRS_CAPABILITY_WEIGHTED_SCORE	36.35586369539462	6.029582381508243	5.445068230995765	-4.418113725
Neural Network	UBDRS_CGI_WEIGHTED_SCORE	104.22926584792093	10.20927352	8.689308810417469	-6.846476923
Neural Network	COG_VERBAL_IQ	2694.1035448137054	51.904754549209706	46.36485249	-10.37777484
Neural Network	Vine_COMPOSITE_STANDARD_SCORE	2086.884261975167	45.68242837213415	37.846520269394766	-3.010870713
