## Supplementary_ File_4 for "Toward Early Diagnosis and Therapeutic Discovery in CLN3 Disease: A Computational Biomarker Discovery Framework"

### Sheet: Classification_dataset
PEA_CD302
PEA_ASAH2
PEA_CD74
PEA_GLB1
PEA_HSP90B1
PEA_EDAR
PEA_SCG3
PEA_IL6R
PEA_SFTPD
MS_CTSS
MS_ACBD3
MS_ADIPOQ
MS_C2CD4A
MS_C9orf172
MS_CKMT1B
MS_CNDP1
MS_CXCL12
MS_DOPEY2
MS_EGFR
MS_EHMT2
MS_ENSP00000441416..protein.
MS_ENSP00000459404..protein.
MS_GALNT6
MS_IGSF8
MS_LBP
MS_MIS18BP1
MS_MTMR1
MS_NXPH1
MS_PAPLN
MS_PLEKHB1
MS_RFTN1
MS_SCG5

### Sheet: Severity_dataset
MS_ATAD2B
MS_COL4A3
MS_ECHDC3
MS_SLC5A5
PEA_WISP1
MS_HIF1A
PEA_ENG
MS_FAM234B
MS_PLEKHN1
MS_FIBIN
PEA_PLXNA4
MS_EIF2S3
PEA_TYRO3
MS_USP9X
MS_EXTL2
MS_DBNDD2
MS_PLEKHG4
MS_ARHGEF4
MS_MYO1E
MS_ITGAE
MS_RPS6KB1
MS_MATN3
PEA_APEX1
MS_ENSP00000308080..protein.
MS_GRAMD4
PEA_TNFSF12
MS_HNRNPM
MS_FLNB
MS_DSG2
MS_CPB1
MS_AKR1C1
PEA_NPM1
PEA_DPP7
MS_COLGALT2
MS_MYH9
MS_SERINC5
MS_TARS2
MS_CEP250
MS_ZNF746
PEA_C19orf12
MS_BAZ2A
MS_APOBR
MS_CLEC11A
MS_PPP1R18
MS_VSTM2A
MS_LY9
PEA_HLA.E
MS_EPHB1
MS_ENSP00000386627..protein.
MS_PKD2L1
MS_RBP4
MS_ENSP00000463198..protein.
MS_BSN
MS_NTNG2
MS_STK26
MS_DHCR7
MS_CTNND1
MS_CXCL16
MS_TXNDC17
MS_TPM4
MS_PLOD3
MS_DYNC1I1
MS_TYMP
MS_RRP12
MS_ATG2B
MS_RPGRIP1
MS_C2CD4A
MS_UBE3C
MS_ENSP00000459838..protein.
PEA_ST3GAL1
MS_DDX23
MS_TRIO
MS_STATH
MS_PSAP
PEA_PTPRF
MS_DLGAP1
MS_ENSP00000390260..protein.
MS_YLPM1
MS_RAP1B
PEA_NELL1
MS_AHNAK2
MS_GRM7
MS_USH2A
MS_ENSP00000440053..protein.
MS_CTTN
MS_ENSP00000260630..protein.
MS_KIF26A
PEA_ANXA11
MS_NOS1
MS_BRD4
PEA_OSM
MS_ADAM23
MS_RNASET2
MS_ZNF227
MS_ESRP2
PEA_CRNN
MS_GAB2
MS_DUSP13
MS_C1RL
MS_CTCF
MS_LCT
MS_GBF1
MS_DNAH10OS
MS_GALNT15
MS_44994
MS_SPICE1
MS_AIM1
PEA_IFNGR1
MS_CUBN
PEA_VEGFD
MS_CSF1
PEA_ADGRB3
MS_SIN3B
MS_CBLN2
MS_CALB1
MS_TNRC6A
MS_ENSP00000386341..protein.
PEA_FIS1
PEA_ATP6V1F
MS_TMEM201
MS_CASP4
MS_GCN1
PEA_TNFRSF11A
PEA_ADM
MS_COL6A1
MS_ENSP00000459404..protein.
PEA_BMP6
MS_ETF1
MS_GDPGP1
MS_RANBP6
Observation_Value.Lab_3.OH.decenoylcarnitine_C10.1.OH
MS_CLMP
MS_SEC24B
MS_SUDS3
PEA_IGSF8
MS_FAM69B
PEA_CNTN4
MS_TPPP3
MS_OTOG
PEA_ERBB4
MS_NPTN
MS_ADGRG4
MS_LIMD1
MS_LMNB1
PEA_TFRC
PEA_HNMT
MS_FOLR2
MS_TGM4
MS_ZNF195
PEA_SAMD9L
MS_AKR1B15
MS_ST8SIA5
MS_MTCP1
MS_PCDHGC3
MS_NCKAP1
MS_MPST
PEA_HPCAL1
MS_FAM3C
MS_FAM96B
MS_CSF2RA
MS_AKAP12
PEA_CRTAM
Observation_Value.Lab_3.OH.hexanoylcarnitine_C6.OH
MS_GOLM1
MS_EFEMP1
MS_SMOC1
MS_OGT
MS_PARP14
MS_CPVL
MS_JAM2
MS_ENSP00000256861..protein.
PEA_PLIN3
MS_ABTB2
MS_CTSH
PEA_PFKFB2
PEA_IL2RB
MS_KDM5C
MS_C14orf105
PEA_FADD
PEA_NUB1
MS_HEG1
MS_SHISA7
MS_ZNF318
MS_B3GNT7
MS_TMEM171
MS_TMPRSS5
PEA_FAM3B
MS_PPP2R4
MS_CA6
MS_PARD3
PEA_ICAM2
MS_ACADM
MS_PCDH7
MS_SRRM2
MS_PLOD1
MS_STAG2
MS_FGL2
MS_KEAP1
MS_AMPD3
PEA_CCL16
MS_PDK1
Observation_Value.Lab_Formiminoglutamate_FIGLU
MS_FAM3A
MS_SDHA
MS_NT5DC2
MS_SERPIND1
MS_EFHC2
PEA_CCN1
MS_LRRIQ1
MS_KLHL26
MS_ENSP00000400151..protein.
MS_KIAA0368
MS_HERC1
MS_AARS
MS_SYNJ2
MS_TTBK1
MS_PPFIA3
PEA_BLMH
PEA_SEZ6L2
PEA_VEGFC
PEA_FABP5
MS_CCDC171
MS_B4GALNT3
MS_BSG
MS_ZC3H18
MS_LRP2
MS_ITSN2
MS_KIFC3
MS_ACAN
MS_C3orf33
MS_ECT2L
MS_GK2
MS_CLDN8
MS_NPC2

### Sheet: merged_features
Merged_feaures	Protein_features	unique_proteins_annotated
PEA_CD302	CD302	CD302
PEA_ASAH2	ASAH2	ASAH2
PEA_CD74	CD74	CD74
PEA_GLB1	GLB1	GLB1
PEA_HSP90B1	HSP90B1	HSP90B1
PEA_EDAR	EDAR	EDAR
PEA_SCG3	SCG3	SCG3
PEA_IL6R	IL6R	IL6R
PEA_SFTPD	SFTPD	SFTPD
MS_CTSS	CTSS	CTSS
MS_ACBD3	ACBD3	ACBD3
MS_ADIPOQ	ADIPOQ	ADIPOQ
MS_C2CD4A	C2CD4A	C2CD4A
MS_C9orf172	C9orf172	C9orf172
MS_CKMT1B	CKMT1B	CKMT1B
MS_CNDP1	CNDP1	CNDP1
MS_CXCL12	CXCL12	CXCL12
MS_DOPEY2	DOPEY2	DOPEY2
MS_EGFR	EGFR	EGFR
MS_EHMT2	EHMT2	EHMT2
MS_ENSP00000441416..protein.	ENSP00000441416	PLA2G7†
MS_ENSP00000459404..protein.	ENSP00000459404	VTN
MS_GALNT6	GALNT6	GALNT6
MS_IGSF8	IGSF8	IGSF8
MS_LBP	LBP	LBP
MS_MIS18BP1	MIS18BP1	MIS18BP1
MS_MTMR1	MTMR1	MTMR1
MS_NXPH1	NXPH1	NXPH1
MS_PAPLN	PAPLN	PAPLN
MS_PLEKHB1	PLEKHB1	PLEKHB1
MS_RFTN1	RFTN1	RFTN1
MS_SCG5	SCG5	SCG5
MS_ATAD2B	ATAD2B	ATAD2B
MS_COL4A3	COL4A3	COL4A3
MS_ECHDC3	ECHDC3	ECHDC3
MS_SLC5A5	SLC5A5	SLC5A5
PEA_WISP1	WISP1	WISP1
MS_HIF1A	HIF1A	HIF1A
PEA_ENG	ENG	ENG
MS_FAM234B	FAM234B	FAM234B
MS_PLEKHN1	PLEKHN1	PLEKHN1
MS_FIBIN	FIBIN	FIBIN
PEA_PLXNA4	PLXNA4	PLXNA4
MS_EIF2S3	EIF2S3	EIF2S3
PEA_TYRO3	TYRO3	TYRO3
MS_USP9X	USP9X	USP9X
MS_EXTL2	EXTL2	EXTL2
MS_DBNDD2	DBNDD2	DBNDD2
MS_PLEKHG4	PLEKHG4	PLEKHG4
MS_ARHGEF4	ARHGEF4	ARHGEF4
MS_MYO1E	MYO1E	MYO1E
MS_ITGAE	ITGAE	ITGAE
MS_RPS6KB1	RPS6KB1	RPS6KB1
MS_MATN3	MATN3	MATN3
PEA_APEX1	APEX1	APEX1
MS_ENSP00000308080..protein.	ENSP00000308080	GTF2IRD2B
MS_GRAMD4	GRAMD4	GRAMD4
PEA_TNFSF12	TNFSF12	TNFSF12
MS_HNRNPM	HNRNPM	HNRNPM
MS_FLNB	FLNB	FLNB
MS_DSG2	DSG2	DSG2
MS_CPB1	CPB1	CPB1
MS_AKR1C1	AKR1C1	AKR1C1
PEA_NPM1	NPM1	NPM1
PEA_DPP7	DPP7	DPP7
MS_COLGALT2	COLGALT2	COLGALT2
MS_MYH9	MYH9	MYH9
MS_SERINC5	SERINC5	SERINC5
MS_TARS2	TARS2	TARS2
MS_CEP250	CEP250	CEP250
MS_ZNF746	ZNF746	ZNF746
PEA_C19orf12	C19orf12	C19orf12
MS_BAZ2A	BAZ2A	BAZ2A
MS_APOBR	APOBR	APOBR
MS_CLEC11A	CLEC11A	CLEC11A
MS_PPP1R18	PPP1R18	PPP1R18
MS_VSTM2A	VSTM2A	VSTM2A
MS_LY9	LY9	LY9
PEA_HLA.E	HLA-E	HLA-E
MS_EPHB1	EPHB1	EPHB1
MS_ENSP00000386627..protein.	ENSP00000386627	ALMS1
MS_PKD2L1	PKD2L1	PKD2L1
MS_RBP4	RBP4	RBP4
MS_ENSP00000463198..protein.	ENSP00000463198	PSMB3
MS_BSN	BSN	BSN
MS_NTNG2	NTNG2	NTNG2
MS_STK26	STK26	STK26
MS_DHCR7	DHCR7	DHCR7
MS_CTNND1	CTNND1	CTNND1
MS_CXCL16	CXCL16	CXCL16
MS_TXNDC17	TXNDC17	TXNDC17
MS_TPM4	TPM4	TPM4
MS_PLOD3	PLOD3	PLOD3
MS_DYNC1I1	DYNC1I1	DYNC1I1
MS_TYMP	TYMP	TYMP
MS_RRP12	RRP12	RRP12
MS_ATG2B	ATG2B	ATG2B
MS_RPGRIP1	RPGRIP1	RPGRIP1
MS_C2CD4A	C2CD4A	UBE3C
MS_UBE3C	UBE3C	PPP2R1B
MS_ENSP00000459838..protein.	ENSP00000459838	ST3GAL1
PEA_ST3GAL1	ST3GAL1	DDX23
MS_DDX23	DDX23	TRIO
MS_TRIO	TRIO	STATH
MS_STATH	STATH	PSAP
MS_PSAP	PSAP	PTPRF
PEA_PTPRF	PTPRF	DLGAP1
MS_DLGAP1	DLGAP1	ABCC11
MS_ENSP00000390260..protein.	ENSP00000390260	YLPM1
MS_YLPM1	YLPM1	RAP1B
MS_RAP1B	RAP1B	NELL1
PEA_NELL1	NELL1	AHNAK2
MS_AHNAK2	AHNAK2	GRM7
MS_GRM7	GRM7	USH2A
MS_USH2A	USH2A	PKD1
MS_ENSP00000440053..protein.	ENSP00000440053	CTTN
MS_CTTN	CTTN	CYP1B1
MS_ENSP00000260630..protein.	ENSP00000260630	KIF26A
MS_KIF26A	KIF26A	ANXA11
PEA_ANXA11	ANXA11	NOS1
MS_NOS1	NOS1	BRD4
MS_BRD4	BRD4	OSM
PEA_OSM	OSM	ADAM23
MS_ADAM23	ADAM23	RNASET2
MS_RNASET2	RNASET2	ZNF227
MS_ZNF227	ZNF227	ESRP2
MS_ESRP2	ESRP2	CRNN
PEA_CRNN	CRNN	GAB2
MS_GAB2	GAB2	DUSP13
MS_DUSP13	DUSP13	C1RL
MS_C1RL	C1RL	CTCF
MS_CTCF	CTCF	LCT
MS_LCT	LCT	GBF1
MS_GBF1	GBF1	DNAH10OS
MS_DNAH10OS	DNAH10OS	GALNT15
MS_GALNT15	GALNT15	AHCYP2
MS_44994	AHCYP2	SPICE1
MS_SPICE1	SPICE1	AIM1
MS_AIM1	AIM1	IFNGR1
PEA_IFNGR1	IFNGR1	CUBN
MS_CUBN	CUBN	VEGFD
PEA_VEGFD	VEGFD	CSF1
MS_CSF1	CSF1	ADGRB3
PEA_ADGRB3	ADGRB3	SIN3B
MS_SIN3B	SIN3B	CBLN2
MS_CBLN2	CBLN2	CALB1
MS_CALB1	CALB1	TNRC6A
MS_TNRC6A	TNRC6A	TICAM2
MS_ENSP00000386341..protein.	ENSP00000386341	FIS1
PEA_FIS1	FIS1	ATP6V1F
PEA_ATP6V1F	ATP6V1F	TMEM201
MS_TMEM201	TMEM201	CASP4
MS_CASP4	CASP4	GCN1
MS_GCN1	GCN1	TNFRSF11A
PEA_TNFRSF11A	TNFRSF11A	ADM
PEA_ADM	ADM	COL6A1
MS_COL6A1	COL6A1	BMP6
MS_ENSP00000459404..protein.	ENSP00000459404	ETF1
PEA_BMP6	BMP6	GDPGP1
MS_ETF1	ETF1	RANBP6
MS_GDPGP1	GDPGP1	CLMP
MS_RANBP6	RANBP6	SEC24B
Observation_Value.Lab_3.OH.decenoylcarnitine_C10.1.OH		SUDS3
MS_CLMP	CLMP	FAM69B
MS_SEC24B	SEC24B	CNTN4
MS_SUDS3	SUDS3	TPPP3
PEA_IGSF8	IGSF8	OTOG
MS_FAM69B	FAM69B	ERBB4
PEA_CNTN4	CNTN4	NPTN
MS_TPPP3	TPPP3	ADGRG4
MS_OTOG	OTOG	LIMD1
PEA_ERBB4	ERBB4	LMNB1
MS_NPTN	NPTN	TFRC
MS_ADGRG4	ADGRG4	HNMT
MS_LIMD1	LIMD1	FOLR2
MS_LMNB1	LMNB1	TGM4
PEA_TFRC	TFRC	ZNF195
PEA_HNMT	HNMT	SAMD9L
MS_FOLR2	FOLR2	AKR1B15
MS_TGM4	TGM4	ST8SIA5
MS_ZNF195	ZNF195	MTCP1
PEA_SAMD9L	SAMD9L	PCDHGC3
MS_AKR1B15	AKR1B15	NCKAP1
MS_ST8SIA5	ST8SIA5	MPST
MS_MTCP1	MTCP1	HPCAL1
MS_PCDHGC3	PCDHGC3	FAM3C
MS_NCKAP1	NCKAP1	FAM96B
MS_MPST	MPST	CSF2RA
PEA_HPCAL1	HPCAL1	AKAP12
MS_FAM3C	FAM3C	CRTAM
MS_FAM96B	FAM96B	GOLM1
MS_CSF2RA	CSF2RA	EFEMP1
MS_AKAP12	AKAP12	SMOC1
PEA_CRTAM	CRTAM	OGT
Observation_Value.Lab_3.OH.hexanoylcarnitine_C6.OH		PARP14
MS_GOLM1	GOLM1	CPVL
MS_EFEMP1	EFEMP1	JAM2
MS_SMOC1	SMOC1	ITIH5†
MS_OGT	OGT	PLIN3
MS_PARP14	PARP14	ABTB2
MS_CPVL	CPVL	CTSH
MS_JAM2	JAM2	PFKFB2
MS_ENSP00000256861..protein.	ENSP00000256861	IL2RB
PEA_PLIN3	PLIN3	KDM5C
MS_ABTB2	ABTB2	C14orf105
MS_CTSH	CTSH	FADD
PEA_PFKFB2	PFKFB2	NUB1
PEA_IL2RB	IL2RB	HEG1
MS_KDM5C	KDM5C	SHISA7
MS_C14orf105	C14orf105	ZNF318
PEA_FADD	FADD	B3GNT7
PEA_NUB1	NUB1	TMEM171
MS_HEG1	HEG1	TMPRSS5
MS_SHISA7	SHISA7	FAM3B
MS_ZNF318	ZNF318	PPP2R4
MS_B3GNT7	B3GNT7	CA6
MS_TMEM171	TMEM171	PARD3
MS_TMPRSS5	TMPRSS5	ICAM2
PEA_FAM3B	FAM3B	ACADM
MS_PPP2R4	PPP2R4	PCDH7
MS_CA6	CA6	SRRM2
MS_PARD3	PARD3	PLOD1
PEA_ICAM2	ICAM2	STAG2
MS_ACADM	ACADM	FGL2
MS_PCDH7	PCDH7	KEAP1
MS_SRRM2	SRRM2	AMPD3
MS_PLOD1	PLOD1	CCL16
MS_STAG2	STAG2	PDK1
MS_FGL2	FGL2	FAM3A
MS_KEAP1	KEAP1	SDHA
MS_AMPD3	AMPD3	NT5DC2
PEA_CCL16	CCL16	SERPIND1
MS_PDK1	PDK1	EFHC2
Observation_Value.Lab_Formiminoglutamate_FIGLU		CCN1
MS_FAM3A	FAM3A	LRRIQ1
MS_SDHA	SDHA	KLHL26
MS_NT5DC2	NT5DC2	INPP5D†
MS_SERPIND1	SERPIND1	KIAA0368
MS_EFHC2	EFHC2	HERC1
PEA_CCN1	CCN1	AARS
MS_LRRIQ1	LRRIQ1	SYNJ2
MS_KLHL26	KLHL26	TTBK1
MS_ENSP00000400151..protein.	ENSP00000400151	PPFIA3
MS_KIAA0368	KIAA0368	BLMH
MS_HERC1	HERC1	SEZ6L2
MS_AARS	AARS	VEGFC
MS_SYNJ2	SYNJ2	FABP5
MS_TTBK1	TTBK1	CCDC171
MS_PPFIA3	PPFIA3	B4GALNT3
PEA_BLMH	BLMH	BSG
PEA_SEZ6L2	SEZ6L2	ZC3H18
PEA_VEGFC	VEGFC	LRP2
PEA_FABP5	FABP5	ITSN2
MS_CCDC171	CCDC171	KIFC3
MS_B4GALNT3	B4GALNT3	ACAN
MS_BSG	BSG	C3orf33
MS_ZC3H18	ZC3H18	ECT2L
MS_LRP2	LRP2	GK2
MS_ITSN2	ITSN2	CLDN8
MS_KIFC3	KIFC3	NPC2
MS_ACAN	ACAN
MS_C3orf33	C3orf33
MS_ECT2L	ECT2L
MS_GK2	GK2
MS_CLDN8	CLDN8
MS_NPC2	NPC2
